# Modeling brain sex in the limbic system as phenotype for female-prevalent mental disorders

**DOI:** 10.1101/2023.08.17.23294165

**Authors:** Gloria Matte Bon, Dominik Kraft, Erika Comasco, Birgit Derntl, Tobias Kaufmann

## Abstract

**Background:** Profound sex differences exist in the prevalence and clinical manifestation of several mental disorders, suggesting that sex-specific brain phenotypes may play key roles. Previous research used machine learning models to classify sex from imaging data of the whole brain and studied the association of class probabilities with mental health, potentially overlooking regional specific characteristics.

**Methods:** We here investigated if a regionally constrained model of brain volumetric imaging data may provide estimates that are more sensitive to mental health than whole brain-based estimates. Given its known role in emotional processing and mood disorders, we focused on the limbic system. Using two different cohorts of healthy subjects, the Human Connectome Project and the Queensland Twin IMaging, we investigated sex differences and heritability of brain volumes of limbic structures compared to non-limbic structures. We applied regionally constrained machine learning models for brain sex classification based solely on limbic or non-limbic features and compared the results with a whole brain model. To investigate the biological underpinnings of such models, we assessed the heritability of the obtained estimates, and we investigated the association with major depression diagnosis in an independent clinical sample.

**Results:** Limbic structures show greater sex differences and are more heritable compared to non-limbic structures. Consequently, machine learning models performed well at classifying sex based solely on limbic structures and achieved performance as high as those on non-limbic or whole brain data, despite the much smaller amount of features in the limbic system. The resulting class probabilities were heritable, suggesting potentially meaningful underlying biological information. Applied to an independent population with major depressive disorder, we found that depression is significantly associated with male-female class probabilities, with largest effects obtained using the limbic model.

**Conclusions:** Overall, our results highlight the potential utility of regionally constrained models of brain sex to better understand the link between sex differences in the brain and mental disorders.

**Highlights:**

- We assessed sex differences and heritability of limbic and non-limbic volumes.
- Limbic volumes showed stronger sex differences and higher heritability overall.
- We trained brain sex classification models on limbic or non-limbic volumes.
- Performance was high and the sex class probabilities were heritable for all models.
- In females, limbic estimates were associated with depression diagnosis.

**Plain English Summary:** Psychiatric disorders have different prevalence between sexes, with women being twice as likely to develop depression and anxiety across the lifespan. Previous studies have investigated sex differences in brain structure that might contribute to this prevalence but have mostly focused on a single-structure level, potentially overlooking the interplay between brain regions. Sex differences in structures responsible for emotional regulation (limbic system), affected in many psychiatric disorders, have been previously reported. Here, we apply a machine learning model to obtain an estimate of brain sex for each participant based on the volumes of multiple brain regions. Particularly, we compared the estimates obtained with a model based solely on limbic structures with those obtained with a non-limbic model (entire brain except limbic structures) and a whole brain model. To investigate the genetic determinants of the models, we assessed the heritability of the estimates between identical twins and fraternal twins. The estimates of all our models were heritable, suggesting a genetic component contributing to brain sex. Finally, to investigate the association with mental health, we compared brain sex estimates in healthy subjects and in a depressed population. We found an association between depression and brain sex in females for the limbic model, but not for the non-limbic model. No effect was found in males. Overall, our results highlight the potential utility of machine learning models of brain sex based on relevant structures to better understand the link between sex differences in the brain and mental disorders.
