## Additional_file_2 for "Modeling brain sex in the limbic system as phenotype for female-prevalent mental disorders"

### Sheet: MatteBon_et_al_Additional_File_
Feature	Structure type	HCP Heritability	HCP Heritability (eTIV)	HCP Sex differences	HCP Sex differences (eTIV)	QTIM Heritability	QTIM Heritability (eTIV)	QTIM Sex differences	QTIM Sex differences (eTIV)
3rd-Ventricle	Non-limbic	0.817	0.782	13.2785	4.21836	0.717	0.725	6.97497	-2.27044
4th-Ventricle	Non-limbic	0.823	0.802	8.52675	2.4946	0.705	0.68	5.80335	0.600361
AV_left	Limbic	0.468	0.445	14.2992	5.71562	0.713	0.671	14.1434	2.51027
AV_right	Limbic	0.497	0.437	15.288	6.00777	0.665	0.575	15.1543	3.93951
Brain-Stem	Non-limbic	0.835	0.767	19.2441	5.70744	0.792	0.733	15.4172	3.30407
CeM_left	Non-limbic	0.582	0.545	11.2151	3.67735	0.673	0.632	14.2643	4.41484
CeM_right	Non-limbic	0.65	0.582	11.3736	3.56825	0.649	0.618	14.7139	5.69611
CL_left	Non-limbic	0.458	0.441	8.37565	3.06057	0.471	0.425	8.0506	0.160522
CL_right	Non-limbic	0.519	0.512	8.9414	4.16409	0.505	0.478	6.10907	-0.206462
CM_left	Non-limbic	0.773	0.704	14.9293	3.33384	0.725	0.669	15.3596	3.80962
CM_right	Non-limbic	0.716	0.644	15.9111	4.56109	0.749	0.705	17.3545	6.04301
L-Sg_left	Non-limbic	0.563	0.531	7.20388	0.945291	0.621	0.595	10.0398	3.56415
L-Sg_right	Non-limbic	0.564	0.528	7.63289	2.3314	0.605	0.601	9.38655	5.00691
LD_left	Limbic	0.451	0.444	4.8949	3.04359	0.602	0.584	4.83813	0.550214
LD_right	Limbic	0.471	0.469	4.10531	3.36673	0.589	0.558	2.33063	-0.97402
Left-Basal-Forebrain	Limbic	0.671	0.621	15.4651	5.58538	0.421	0.405	13.2834	7.11861
Left-Caudate	Non-limbic	0.869	0.852	11.9469	0.577032	0.888	0.876	10.9159	0.926214
Left-Cerebellum-Cortex	Non-limbic	0.916	0.903	20.3621	7.22469	0.528	0.514	3.85117	-2.29672
Left-Cerebellum-White-Matter	Non-limbic	0.777	0.745	15.0218	2.99845	0.465	0.477	1.54793	-1.52032
Left-Fornix	Limbic	0.584	0.485	16.1509	4.77273	0.573	0.539	15.6132	7.49289
Left-HypoThal-noMB	Limbic	0.755	0.636	20.5377	6.9374	0.538	0.454	18.2723	8.24572
Left-Inf-Lat-Vent	Non-limbic	0.261	0.252	5.92445	2.26423	0.362	0.363	3.75846	0.144286
Left-Lateral-Ventricle	Non-limbic	0.756	0.739	8.49168	0.242239	0.54	0.529	6.27282	-3.77293
Left-MammillaryBody	Limbic	0.607	0.593	11.8357	4.81378	0.425	0.424	10.9864	7.24276
Left-Nucleus-Accumbens	Limbic	0.671	0.61	12.2182	3.05863	0.512	0.492	9.63331	3.22964
Left-Pallidum	Non-limbic	0.726	0.644	17.7239	4.51476	0.766	0.754	17.6597	8.62141
Left-Putamen	Non-limbic	0.822	0.79	16.4838	5.8891	0.891	0.877	16.3705	6.38385
Left-SeptalNuc	Limbic	0.572	0.503	19.3265	8.50797	0.462	0.462	17.3299	10.0727
left_Accessory-Basal-nucleus	Limbic	0.755	0.682	18.2634	7.17259	0.599	0.565	12.6045	3.65441
left_Anterior-amygdaloid-area-AAA	Limbic	0.603	0.555	13.0034	4.13292	0.425	0.422	11.5399	5.80053
left_Basal-nucleus	Limbic	0.806	0.733	20.8363	7.93565	0.627	0.612	16.9077	7.45974
left_CA1-body	Limbic	0.397	0.391	6.78654	2.77179	0.618	0.607	6.51493	2.89371
left_CA1-head	Limbic	0.828	0.77	17.1075	5.00403	0.692	0.653	16.0898	6.9046
left_CA3-body	Limbic	0.382	0.368	6.66651	1.844	0.616	0.598	5.39278	1.05358
left_CA3-head	Limbic	0.697	0.629	13.0927	2.93852	0.585	0.518	9.71043	1.27427
left_CA4-body	Limbic	0.63	0.545	10.907	0.943176	0.588	0.553	8.77588	1.8703
left_CA4-head	Limbic	0.774	0.698	14.4792	2.81878	0.657	0.592	12.3624	2.71602
left_Central-nucleus	Limbic	0.519	0.478	13.1729	3.9766	0.495	0.401	11.4488	2.75731
left_Cortical-nucleus	Limbic	0.309	0.3	10.5773	5.22207	0.372	0.348	6.50876	1.38292
left_Corticoamygdaloid-transitio	Limbic	0.721	0.621	15.99	4.87451	0.655	0.641	11.4256	3.47965
left_fimbria	Limbic	0.618	0.556	13.141	2.81951	0.58	0.582	12.3877	5.51571
left_GC-ML-DG-body	Limbic	0.691	0.593	12.5298	1.41397	0.58	0.535	9.574	2.27379
left_GC-ML-DG-head	Limbic	0.776	0.705	14.4258	2.65642	0.683	0.625	12.9411	3.35481
left_HATA	Limbic	0.685	0.601	11.2714	0.967335	0.558	0.531	9.41592	2.32444
left_hippocampal-fissure	Limbic	0.501	0.476	13.5523	6.28281	0.508	0.507	6.33084	4.98632
left_Hippocampal_tail	Limbic	0.806	0.792	11.6387	3.64254	0.651	0.639	7.69532	2.93851
left_Lateral-nucleus	Limbic	0.751	0.666	20.9536	8.16403	0.649	0.633	16.9739	7.8358
left_Medial-nucleus	Limbic	0.339	0.336	5.28845	1.50712	0.352	0.318	5.4465	0.956242
left_molecular_layer_HP-body	Limbic	0.72	0.647	14.5754	3.89219	0.667	0.614	9.53657	2.09848
left_molecular_layer_HP-head	Limbic	0.827	0.773	16.8341	4.33639	0.717	0.67	15.904	6.19651
left_Paralaminar-nucleus	Limbic	0.764	0.672	20.1429	7.34664	0.697	0.691	17.9016	8.56801
left_parasubiculum	Limbic	0.628	0.51	12.4141	2.52886	0.603	0.587	11.7199	4.24406
left_presubiculum-body	Limbic	0.749	0.693	13.7618	4.18388	0.672	0.626	6.24587	-0.367207
left_presubiculum-head	Limbic	0.685	0.607	15.5111	4.55784	0.628	0.599	13.1129	4.97248
left_subiculum-body	Limbic	0.734	0.672	14.2433	4.01298	0.595	0.56	8.36412	1.58778
left_subiculum-head	Limbic	0.654	0.615	13.0048	3.55829	0.636	0.618	12.203	5.46573
LGN_left	Non-limbic	0.631	0.529	15.4989	3.73169	0.637	0.62	5.55074	0.910481
LGN_right	Non-limbic	0.619	0.552	14.7088	3.98438	0.675	0.64	7.99912	0.303541
lh_L_1_ROI_volume	Non-limbic	0.563	0.479	12.1476	-0.210282	0.605	0.494	13.2296	2.9141
lh_L_10d_ROI_volume	Non-limbic	0.687	0.598	15.3776	4.46147	0.337	0.236	0.163888	-6.48766
lh_L_10pp_ROI_volume	Non-limbic	0.579	0.523	15.9121	6.72318	0.285	0.222	-4.53225	-9.38334
lh_L_10r_ROI_volume	Limbic	0.137	0.059	8.06567	2.18749	0.048	0	2.19221	-1.77957
lh_L_10v_ROI_volume	Limbic	0.456	0.418	15.4902	6.35282	0.373	0.276	-0.700386	-6.98696
lh_L_11l_ROI_volume	Non-limbic	0.553	0.418	13.4784	1.34498	0.544	0.528	3.02133	-2.64793
lh_L_13l_ROI_volume	Non-limbic	0.675	0.547	12.6584	0.137596	0.47	0.392	4.51805	-3.82698
lh_L_2_ROI_volume	Non-limbic	0.398	0.296	8.59719	-0.831088	0.377	0.244	11.0398	1.01934
lh_L_23c_ROI_volume	Limbic	0.416	0.239	13.7353	2.6396	0.33	0.245	11.7043	2.78749
lh_L_23d_ROI_volume	Limbic	0.405	0.327	13.1382	4.40049	0.471	0.358	10.7028	2.50398
lh_L_24dd_ROI_volume	Non-limbic	0.523	0.37	9.74223	-0.225606	0.658	0.6	8.28789	0.077914
lh_L_24dv_ROI_volume	Non-limbic	0.338	0.32	6.01159	0.0894497	0.399	0.35	5.57036	-0.777985
lh_L_25_ROI_volume	Limbic	0.471	0.346	17.6267	5.40064	0.416	0.297	10.1095	0.255675
lh_L_31a_ROI_volume	Limbic	0.499	0.41	7.29201	-0.172357	0.293	0.244	8.88915	1.65552
lh_L_31pd_ROI_volume	Limbic	0.419	0.307	10.7851	2.25804	0.467	0.426	12.519	4.8313
lh_L_31pv_ROI_volume	Limbic	0.574	0.495	6.71709	-1.16886	0.504	0.462	8.88475	2.29746
lh_L_33pr_ROI_volume	Limbic	0.374	0.343	8.38112	1.06703	0.415	0.405	5.31424	0.926267
lh_L_3a_ROI_volume	Non-limbic	0.498	0.446	9.78505	0.741944	0.529	0.447	11.1616	2.19138
lh_L_3b_ROI_volume	Non-limbic	0.664	0.628	10.4622	-0.118231	0.649	0.576	11.244	1.88788
lh_L_4_ROI_volume	Non-limbic	0.733	0.652	14.0327	1.36896	0.646	0.56	13.9442	3.06032
lh_L_43_ROI_volume	Non-limbic	0.362	0.285	11.4877	2.85671	0.335	0.263	11.1122	2.95931
lh_L_44_ROI_volume	Non-limbic	0.449	0.386	7.2204	0.495328	0.473	0.413	7.1295	-0.195932
lh_L_45_ROI_volume	Non-limbic	0.529	0.498	10.6073	3.81599	0.4	0.35	8.65303	1.36872
lh_L_46_ROI_volume	Non-limbic	0.437	0.369	11.9274	3.40142	0.485	0.363	10.505	1.03474
lh_L_47l_ROI_volume	Non-limbic	0.451	0.367	13.0675	3.83832	0.402	0.357	9.15007	2.39767
lh_L_47m_ROI_volume	Non-limbic	0.295	0.209	8.85836	1.48515	0.42	0.39	4.72016	-0.512105
lh_L_47s_ROI_volume	Non-limbic	0.668	0.569	15.1461	3.60904	0.466	0.333	9.79048	-0.67067
lh_L_52_ROI_volume	Non-limbic	0.565	0.484	9.94014	1.21184	0.52	0.488	7.05297	0.501108
lh_L_55b_ROI_volume	Non-limbic	0.373	0.306	8.23899	0.919081	0.251	0.15	10.2452	2.13727
lh_L_5L_ROI_volume	Non-limbic	0.354	0.257	6.47848	-1.38123	0.299	0.252	6.21626	0.172911
lh_L_5m_ROI_volume	Non-limbic	0.407	0.258	7.41659	-1.139	0.398	0.342	6.41076	0.0541782
lh_L_5mv_ROI_volume	Non-limbic	0.439	0.269	9.21883	0.109978	0.407	0.297	8.26759	-0.725705
lh_L_6a_ROI_volume	Non-limbic	0.311	0.277	7.08035	0.516594	0.337	0.262	9.72715	1.71415
lh_L_6d_ROI_volume	Non-limbic	0.472	0.427	10.6673	2.54394	0.432	0.382	14.6078	6.417
lh_L_6ma_ROI_volume	Non-limbic	0.331	0.29	8.25957	0.575116	0.455	0.364	8.09226	0.882198
lh_L_6mp_ROI_volume	Non-limbic	0.493	0.421	10.2044	1.41692	0.533	0.489	11.2189	3.41942
lh_L_6r_ROI_volume	Non-limbic	0.332	0.24	9.76549	0.835801	0.405	0.309	10.4671	1.8143
lh_L_6v_ROI_volume	Non-limbic	0.544	0.441	12.67	1.69227	0.357	0.29	12.3234	3.47443
lh_L_7AL_ROI_volume	Non-limbic	0.355	0.309	3.10694	-2.86005	0.153	0.128	6.26455	1.363
lh_L_7Am_ROI_volume	Non-limbic	0.453	0.358	6.09673	-1.98371	0.469	0.417	7.95159	0.902435
lh_L_7m_ROI_volume	Non-limbic	0.504	0.425	12.5445	2.31067	0.59	0.528	12.0995	3.45974
lh_L_7PC_ROI_volume	Non-limbic	0.479	0.451	5.35172	-1.07363	0.309	0.267	10.3077	4.1249
lh_L_7PL_ROI_volume	Non-limbic	0.446	0.378	5.24645	-2.74291	0.31	0.272	7.94793	2.23329
lh_L_7Pm_ROI_volume	Non-limbic	0.342	0.261	4.23266	-1.7821	0.246	0.243	8.67655	3.6469
lh_L_8Ad_ROI_volume	Non-limbic	0.383	0.316	9.41763	1.2961	0.425	0.341	7.69264	-0.555032
lh_L_8Av_ROI_volume	Non-limbic	0.531	0.406	11.5594	0.789464	0.46	0.342	8.53801	-0.232903
lh_L_8BL_ROI_volume	Non-limbic	0.476	0.384	13.667	3.55925	0.418	0.277	10.5813	0.67427
lh_L_8BM_ROI_volume	Limbic	0.552	0.483	14.1586	3.36192	0.597	0.511	9.42644	-0.803554
lh_L_8C_ROI_volume	Non-limbic	0.345	0.23	9.30479	0.741754	0.429	0.331	6.80127	-1.06517
lh_L_9-46d_ROI_volume	Non-limbic	0.466	0.408	12.9453	3.94823	0.273	0.141	9.7988	0.806988
lh_L_9a_ROI_volume	Non-limbic	0.484	0.421	10.8192	2.20074	0.431	0.339	6.25423	-1.91296
lh_L_9m_ROI_volume	Limbic	0.557	0.474	17.2622	5.71073	0.489	0.305	8.81921	-2.2787
lh_L_9p_ROI_volume	Non-limbic	0.466	0.438	9.28356	2.06024	0.412	0.297	6.79995	-1.79981
lh_L_A1_ROI_volume	Non-limbic	0.406	0.376	7.27795	0.942427	0.399	0.359	4.40264	-0.867669
lh_L_a10p_ROI_volume	Non-limbic	0.308	0.245	11.8177	2.6713	0.343	0.241	3.80269	-3.91329
lh_L_a24_ROI_volume	Limbic	0.296	0.242	8.56286	2.7733	0.231	0.134	6.67346	0.0162134
lh_L_a24pr_ROI_volume	Limbic	0.217	0.208	5.62071	0.742785	0.314	0.295	2.96403	-0.0223366
lh_L_a32pr_ROI_volume	Limbic	0.161	0.113	9.99106	2.65001	0.257	0.217	6.83147	0.77517
lh_L_A4_ROI_volume	Non-limbic	0.531	0.409	11.7334	0.995517	0.618	0.57	9.77986	1.35347
lh_L_a47r_ROI_volume	Non-limbic	0.602	0.516	13.4314	3.15992	0.356	0.259	3.25962	-4.06232
lh_L_A5_ROI_volume	Non-limbic	0.443	0.332	11.8939	2.02537	0.556	0.479	9.81907	0.473971
lh_L_a9-46v_ROI_volume	Non-limbic	0.49	0.448	12.8653	4.22848	0.247	0.101	8.55998	0.154314
lh_L_AAIC_ROI_volume	Limbic	0.487	0.389	17.4023	7.59253	0.516	0.431	17.2147	6.81494
lh_L_AIP_ROI_volume	Non-limbic	0.199	0.182	7.13996	1.77959	0.28	0.26	10.1146	3.90897
lh_L_AVI_ROI_volume	Limbic	0.474	0.434	14.7091	5.45833	0.537	0.471	11.4099	1.94381
lh_L_d23ab_ROI_volume	Limbic	0.49	0.369	11.6599	1.22529	0.57	0.507	13.4692	4.81828
lh_L_d32_ROI_volume	Limbic	0.259	0.225	10.9962	4.07233	0.339	0.258	7.41293	0.104489
lh_L_DVT_ROI_volume	Limbic	0.4	0.384	8.55029	0.705752	0.566	0.558	7.19923	2.27027
lh_L_EC_ROI_volume	Limbic	0.515	0.506	15.3334	7.10185	0.398	0.38	9.94976	4.45662
lh_L_FEF_ROI_volume	Non-limbic	0.3	0.258	7.03694	0.960518	0.187	0.127	7.78448	0.835315
lh_L_FFC_ROI_volume	Non-limbic	0.358	0.274	15.489	5.75414	0.469	0.313	8.11973	-0.675242
lh_L_FOP1_ROI_volume	Non-limbic	0.362	0.301	9.71432	1.40104	0.186	0.128	11.0408	3.82041
lh_L_FOP2_ROI_volume	Non-limbic	0.561	0.476	12.929	2.34099	0.582	0.48	14.3297	4.50785
lh_L_FOP3_ROI_volume	Non-limbic	0.674	0.606	17.4309	5.67247	0.611	0.519	13.153	2.45227
lh_L_FOP4_ROI_volume	Non-limbic	0.503	0.454	11.0679	2.4755	0.398	0.309	11.1494	3.34976
lh_L_FOP5_ROI_volume	Non-limbic	0.535	0.525	11.7298	3.68331	0.514	0.481	8.76017	1.32637
lh_L_FST_ROI_volume	Non-limbic	0.245	0.183	9.22755	1.45695	0.243	0.181	7.15534	0.287226
lh_L_i6-8_ROI_volume	Non-limbic	0.132	0.071	6.60888	0.0041556	0.324	0.28	8.09939	0.925394
lh_L_IFJa_ROI_volume	Non-limbic	0.37	0.261	5.0332	-0.543242	0.489	0.457	5.57545	0.0709621
lh_L_IFJp_ROI_volume	Non-limbic	0.318	0.264	6.55213	-0.171929	0.137	0.094	5.53347	-0.314348
lh_L_IFSa_ROI_volume	Non-limbic	0.472	0.436	10.684	4.99988	0.187	0.145	9.6793	3.70771
lh_L_IFSp_ROI_volume	Non-limbic	0.555	0.512	8.03934	2.08599	0.422	0.353	8.91676	1.23115
lh_L_Ig_ROI_volume	Limbic	0.56	0.458	10.6687	0.410638	0.547	0.491	10.8032	2.22844
lh_L_IP0_ROI_volume	Non-limbic	0.487	0.401	6.48618	-1.59202	0.365	0.276	7.98471	-0.836314
lh_L_IP1_ROI_volume	Non-limbic	0.372	0.3	8.37755	0.544643	0.311	0.285	8.16798	1.37571
lh_L_IP2_ROI_volume	Non-limbic	0.18	0.14	8.07649	1.32711	0.304	0.208	10.6153	2.94045
lh_L_IPS1_ROI_volume	Non-limbic	0.363	0.267	4.76697	-2.55694	0.248	0.209	7.17522	0.925997
lh_L_LBelt_ROI_volume	Non-limbic	0.444	0.388	7.82326	0.858482	0.465	0.432	6.51051	-0.394551
lh_L_LIPd_ROI_volume	Non-limbic	0.225	0.187	5.29142	-0.0540299	0.348	0.314	6.05759	0.349811
lh_L_LIPv_ROI_volume	Non-limbic	0.329	0.291	5.25722	-1.64042	0.315	0.288	7.52045	2.12387
lh_L_LO1_ROI_volume	Non-limbic	0.385	0.371	10.8685	3.79165	0.338	0.278	7.32222	0.787644
lh_L_LO2_ROI_volume	Non-limbic	0.395	0.383	11.7593	4.21289	0.33	0.315	7.29212	1.97805
lh_L_LO3_ROI_volume	Non-limbic	0.43	0.426	5.74598	2.13433	0.364	0.344	2.64364	-1.92664
lh_L_MBelt_ROI_volume	Non-limbic	0.594	0.552	7.62882	-0.126597	0.591	0.53	5.69449	-1.88073
lh_L_MI_ROI_volume	Limbic	0.644	0.568	12.187	1.94022	0.644	0.618	9.28665	1.11142
lh_L_MIP_ROI_volume	Non-limbic	0.285	0.219	4.39934	-1.86684	0.267	0.227	6.19182	0.94058
lh_L_MST_ROI_volume	Non-limbic	0.241	0.18	8.7646	2.25297	0.256	0.216	8.63824	1.47995
lh_L_MT_ROI_volume	Non-limbic	0.23	0.219	10.8005	4.30519	0.154	0.111	7.55313	1.67568
lh_L_OFC_ROI_volume	Limbic	0.711	0.561	13.7958	2.45065	0.361	0.229	5.46781	-3.57727
lh_L_OP1_ROI_volume	Non-limbic	0.485	0.39	11.2895	1.12514	0.5	0.415	12.6232	2.61459
lh_L_OP2-3_ROI_volume	Non-limbic	0.523	0.487	12.7472	2.9577	0.463	0.33	13.7203	3.82609
lh_L_OP4_ROI_volume	Non-limbic	0.454	0.373	14.0812	3.24838	0.47	0.383	15.0208	5.29237
lh_L_p10p_ROI_volume	Non-limbic	0.516	0.467	12.2281	2.50343	0.348	0.255	5.58071	-1.59917
lh_L_p24_ROI_volume	Limbic	0.267	0.232	7.71186	0.5465	0.195	0.174	4.43983	0.396498
lh_L_p24pr_ROI_volume	Limbic	0.24	0.205	7.97531	1.52416	0.351	0.327	5.61956	0.909319
lh_L_p32_ROI_volume	Limbic	0.049	0.031	10.9844	4.3078	0.176	0.133	5.28785	0.233597
lh_L_p32pr_ROI_volume	Limbic	0.374	0.32	7.95212	1.0908	0.236	0.208	6.85986	0.159811
lh_L_p47r_ROI_volume	Non-limbic	0.396	0.386	10.7575	5.23681	0.332	0.287	8.24999	1.13615
lh_L_p9-46v_ROI_volume	Non-limbic	0.551	0.479	12.7242	4.04662	0.396	0.275	10.2437	1.26442
lh_L_PBelt_ROI_volume	Non-limbic	0.421	0.356	9.21336	0.613069	0.579	0.513	9.34043	-0.167811
lh_L_PCV_ROI_volume	Limbic	0.501	0.366	7.81689	-0.390871	0.484	0.452	10.2156	3.00221
lh_L_PeEc_ROI_volume	Non-limbic	0.325	0.319	6.1255	2.10727	0.471	0.469	4.31807	1.0135
lh_L_PEF_ROI_volume	Non-limbic	0.122	0.099	5.98757	1.02957	0.256	0.2	6.99553	1.55426
lh_L_PF_ROI_volume	Non-limbic	0.448	0.37	11.6465	2.0856	0.559	0.484	12.3384	2.8725
lh_L_PFcm_ROI_volume	Non-limbic	0.501	0.392	12.7383	3.43728	0.399	0.32	12.7128	2.77278
lh_L_PFm_ROI_volume	Non-limbic	0.359	0.262	9.91282	0.951202	0.446	0.326	10.2959	1.28289
lh_L_PFop_ROI_volume	Non-limbic	0.468	0.364	12.13	2.12941	0.518	0.438	12.5363	2.79026
lh_L_PFt_ROI_volume	Non-limbic	0.303	0.196	9.28737	0.903389	0.431	0.376	12.7743	4.37454
lh_L_PGi_ROI_volume	Non-limbic	0.403	0.345	12.9248	3.45135	0.42	0.359	11.5731	1.3684
lh_L_PGp_ROI_volume	Non-limbic	0.264	0.22	9.34931	1.77535	0.243	0.185	9.13297	1.32313
lh_L_PGs_ROI_volume	Non-limbic	0.388	0.33	11.7084	1.94701	0.515	0.463	9.37945	0.0487692
lh_L_PH_ROI_volume	Non-limbic	0.393	0.24	14.0482	3.76145	0.431	0.356	8.7513	0.656172
lh_L_PHA1_ROI_volume	Limbic	0.514	0.457	4.05658	-1.98568	0.439	0.425	4.45407	0.0201785
lh_L_PHA2_ROI_volume	Limbic	0.32	0.293	5.18445	-0.493179	0.32	0.278	2.96602	-2.10649
lh_L_PHA3_ROI_volume	Limbic	0.512	0.424	12.7035	2.84374	0.55	0.442	8.73266	-0.361183
lh_L_PHT_ROI_volume	Non-limbic	0.488	0.37	10.4976	1.68323	0.453	0.387	7.24109	-1.03358
lh_L_PI_ROI_volume	Limbic	0.679	0.658	13.8789	4.12468	0.555	0.529	6.25929	0.123962
lh_L_Pir_ROI_volume	Limbic	0.314	0.212	16.8577	7.22972	0.386	0.378	17.3854	9.44283
lh_L_PIT_ROI_volume	Non-limbic	0.329	0.316	12.5735	5.29532	0.357	0.28	5.72679	-0.232936
lh_L_pOFC_ROI_volume	Limbic	0.565	0.434	12.4891	2.30119	0.504	0.409	8.34357	-0.768476
lh_L_PoI1_ROI_volume	Limbic	0.619	0.575	15.7224	5.08351	0.514	0.423	11.984	1.81586
lh_L_PoI2_ROI_volume	Limbic	0.556	0.488	18.8405	7.15305	0.664	0.585	14.8681	3.86383
lh_L_POS1_ROI_volume	Limbic	0.592	0.54	17.3486	6.07735	0.682	0.635	13.9371	4.34596
lh_L_POS2_ROI_volume	Limbic	0.547	0.491	11.9144	2.49947	0.564	0.529	12.4574	3.95145
lh_L_PreS_ROI_volume	Non-limbic	0.498	0.469	11.0399	3.8762	0.372	0.361	10.233	6.21777
lh_L_ProS_ROI_volume	Limbic	0.738	0.712	9.98782	2.88718	0.694	0.669	7.61728	1.94995
lh_L_PSL_ROI_volume	Non-limbic	0.154	0.123	12.0144	4.65646	0.346	0.279	10.6794	2.22527
lh_L_RI_ROI_volume	Non-limbic	0.519	0.434	12.5668	3.08266	0.543	0.458	12.9758	2.86977
lh_L_RSC_ROI_volume	Limbic	0.542	0.464	14.472	5.01551	0.564	0.516	13.4555	6.57182
lh_L_s32_ROI_volume	Limbic	0.289	0.258	10.1158	4.52093	0	0	5.78353	-0.0943751
lh_L_s6-8_ROI_volume	Non-limbic	0.329	0.285	4.89006	-0.692514	0.247	0.2	4.95555	-0.633999
lh_L_SCEF_ROI_volume	Non-limbic	0.493	0.409	10.8335	0.392493	0.595	0.528	6.90281	-1.88549
lh_L_SFL_ROI_volume	Non-limbic	0.367	0.28	10.8054	2.28411	0.479	0.398	8.25038	0.106515
lh_L_STGa_ROI_volume	Non-limbic	0.502	0.422	14.8067	4.33375	0.307	0.301	4.54469	0.604498
lh_L_STSda_ROI_volume	Non-limbic	0.31	0.265	8.37802	2.70236	0.426	0.355	6.19789	-0.586216
lh_L_STSdp_ROI_volume	Non-limbic	0.247	0.16	9.64882	1.84616	0.283	0.219	8.42003	0.30409
lh_L_STSva_ROI_volume	Non-limbic	0.402	0.367	12.6722	4.32499	0.35	0.244	7.83322	-0.0545253
lh_L_STSvp_ROI_volume	Non-limbic	0.544	0.451	11.0548	1.50433	0.357	0.285	7.62434	0.11835
lh_L_STV_ROI_volume	Non-limbic	0.346	0.328	12.2986	4.98273	0.313	0.273	9.24724	1.36779
lh_L_TA2_ROI_volume	Non-limbic	0.631	0.584	12.2365	2.92629	0.419	0.382	8.4577	1.8583
lh_L_TE1a_ROI_volume	Non-limbic	0.489	0.42	13.7534	2.42746	0.349	0.335	4.7836	-0.762711
lh_L_TE1m_ROI_volume	Non-limbic	0.487	0.399	11.5294	1.71612	0.262	0.226	5.59931	0.815978
lh_L_TE1p_ROI_volume	Non-limbic	0.531	0.452	12.8027	2.84283	0.46	0.351	7.44245	-1.24251
lh_L_TE2a_ROI_volume	Non-limbic	0.366	0.289	12.8318	2.6215	0.373	0.262	3.97214	-3.60654
lh_L_TE2p_ROI_volume	Non-limbic	0.49	0.424	12.2222	2.0321	0.408	0.315	6.41933	-1.60906
lh_L_TF_ROI_volume	Non-limbic	0.467	0.35	14.6816	3.16551	0.347	0.285	5.61018	-1.63572
lh_L_TGd_ROI_volume	Non-limbic	0.571	0.497	16.7038	5.35143	0.471	0.463	-0.525404	-2.32905
lh_L_TGv_ROI_volume	Non-limbic	0.519	0.494	12.112	2.82353	0.447	0.442	-0.265266	-1.55131
lh_L_TPOJ1_ROI_volume	Non-limbic	0.356	0.282	10.333	2.92781	0.24	0.18	8.1905	0.215221
lh_L_TPOJ2_ROI_volume	Non-limbic	0.389	0.345	8.31785	1.83418	0.336	0.28	7.85555	1.07946
lh_L_TPOJ3_ROI_volume	Non-limbic	0.39	0.362	7.78277	1.39211	0.238	0.21	6.9063	0.214778
lh_L_V1_ROI_volume	Non-limbic	0.751	0.73	14.0686	4.81519	0.839	0.822	8.95195	1.85916
lh_L_V2_ROI_volume	Non-limbic	0.746	0.727	14.0977	4.59701	0.798	0.782	11.6936	3.59674
lh_L_v23ab_ROI_volume	Limbic	0.53	0.484	14.4896	4.99223	0.425	0.377	13.8655	6.51755
lh_L_V3_ROI_volume	Non-limbic	0.724	0.693	15.1013	4.25543	0.683	0.628	12.1639	2.17898
lh_L_V3A_ROI_volume	Non-limbic	0.465	0.392	9.85987	1.35827	0.588	0.547	10.9126	2.22565
lh_L_V3B_ROI_volume	Non-limbic	0.341	0.245	6.53308	-1.63822	0.409	0.346	7.6366	-0.56739
lh_L_V3CD_ROI_volume	Non-limbic	0.377	0.307	9.06875	1.5556	0.398	0.347	5.90609	-0.688799
lh_L_V4_ROI_volume	Non-limbic	0.625	0.594	14.8634	5.18821	0.671	0.569	9.39418	0.229725
lh_L_V4t_ROI_volume	Non-limbic	0.292	0.165	11.3015	2.5066	0.347	0.313	7.61502	2.19897
lh_L_V6_ROI_volume	Non-limbic	0.385	0.374	8.42636	1.35717	0.483	0.46	10.2457	3.69103
lh_L_V6A_ROI_volume	Non-limbic	0.294	0.255	6.67771	0.0891358	0.389	0.377	6.35651	1.63025
lh_L_V7_ROI_volume	Non-limbic	0.444	0.407	4.17415	-2.09795	0.369	0.342	6.80788	-0.167724
lh_L_V8_ROI_volume	Non-limbic	0.28	0.258	9.37659	2.6977	0.335	0.237	5.11499	-1.52244
lh_L_VIP_ROI_volume	Non-limbic	0.409	0.325	4.89343	-1.50701	0.397	0.373	5.28063	-0.605201
lh_L_VMV1_ROI_volume	Non-limbic	0.534	0.489	8.61277	1.41012	0.572	0.49	7.62219	0.0478965
lh_L_VMV2_ROI_volume	Non-limbic	0.354	0.321	5.73169	-0.0542269	0.479	0.4	4.49494	-2.79806
lh_L_VMV3_ROI_volume	Non-limbic	0.448	0.427	9.77041	2.27893	0.37	0.27	5.44659	-1.36537
lh_L_VVC_ROI_volume	Non-limbic	0.53	0.469	13.9737	3.98907	0.528	0.418	10.006	0.853629
LP_left	Non-limbic	0.632	0.608	12.7181	3.83052	0.609	0.51	10.2133	-0.362744
LP_right	Non-limbic	0.606	0.577	12.263	4.58893	0.693	0.593	7.01931	-2.69581
MDl_left	Limbic	0.677	0.617	9.5332	0.933098	0.738	0.712	9.75464	1.24926
MDl_right	Limbic	0.717	0.646	10.087	0.406985	0.641	0.542	13.1057	1.67873
MDm_left	Limbic	0.682	0.599	11.6067	1.41966	0.787	0.773	10.8886	2.58807
MDm_right	Limbic	0.695	0.619	12.5644	1.7112	0.725	0.659	14.575	2.69264
MGN_left	Non-limbic	0.576	0.532	6.31785	0.269681	0.628	0.604	10.3842	3.48338
MGN_right	Non-limbic	0.581	0.535	7.68598	2.19942	0.632	0.625	8.94697	4.71142
MV(Re)_left	Non-limbic	0.545	0.514	8.14329	3.70702	0.616	0.591	10.3105	4.15919
MV(Re)_right	Non-limbic	0.46	0.443	7.80997	3.99655	0.572	0.56	11.2561	5.79017
Pc_left	Non-limbic	0.686	0.614	12.2982	0.761037	0.554	0.499	14.8927	4.73508
Pc_right	Non-limbic	0.654	0.574	13.0452	2.09297	0.628	0.607	14.5359	4.48757
Pf_left	Non-limbic	0.73	0.691	12.5775	2.56726	0.695	0.609	12.7206	0.86088
Pf_right	Non-limbic	0.695	0.634	13.5263	3.14356	0.681	0.651	14.7164	4.76591
Pt_left	Non-limbic	0.663	0.585	14.6827	3.4369	0.581	0.53	11.4047	0.563856
Pt_right	Non-limbic	0.64	0.579	15.3238	4.8039	0.724	0.679	14.6815	3.70781
PuA_left	Non-limbic	0.734	0.626	18.9272	6.3327	0.759	0.748	12.6435	6.95985
PuA_right	Non-limbic	0.711	0.616	18.9735	7.25105	0.753	0.688	19.5291	7.518
PuI_left	Non-limbic	0.646	0.608	15.0701	4.31516	0.531	0.525	6.70577	3.21781
PuI_right	Non-limbic	0.606	0.566	14.7592	4.9129	0.655	0.554	11.0833	0.531056
PuL_left	Non-limbic	0.689	0.603	14.1957	2.80166	0.593	0.586	10.3615	4.76522
PuL_right	Non-limbic	0.741	0.654	13.2934	2.07928	0.718	0.615	17.0511	4.61542
PuM_left	Non-limbic	0.768	0.708	18.9653	6.65715	0.705	0.698	12.5626	7.06597
PuM_right	Non-limbic	0.773	0.707	18.9875	7.37468	0.765	0.705	17.9767	5.89853
rh_R_1_ROI_volume	Non-limbic	0.548	0.44	10.3809	-0.500475	0.56	0.469	12.2375	3.45027
rh_R_10d_ROI_volume	Non-limbic	0.597	0.514	14.5529	3.90653	0.346	0.289	-0.846752	-5.4875
rh_R_10pp_ROI_volume	Non-limbic	0.459	0.32	12.0161	1.99831	0.468	0.432	-4.41359	-9.36837
rh_R_10r_ROI_volume	Limbic	0.297	0.267	8.56952	1.10344	0.146	0.059	4.66722	-1.93025
rh_R_10v_ROI_volume	Limbic	0.386	0.298	12.5937	3.63226	0.389	0.345	0.039861	-5.07293
rh_R_11l_ROI_volume	Non-limbic	0.577	0.439	13.4112	1.25155	0.553	0.506	2.61899	-3.77362
rh_R_13l_ROI_volume	Non-limbic	0.703	0.589	12.2532	1.00832	0.454	0.311	4.61322	-5.23743
rh_R_2_ROI_volume	Non-limbic	0.37	0.306	7.75845	0.349781	0.408	0.282	9.9731	1.79484
rh_R_23c_ROI_volume	Limbic	0.708	0.54	10.9365	0.717396	0.362	0.264	13.0262	3.57786
rh_R_23d_ROI_volume	Limbic	0.561	0.47	13.219	3.67947	0.352	0.27	12.169	3.17598
rh_R_24dd_ROI_volume	Non-limbic	0.439	0.345	9.32527	0.189477	0.472	0.404	9.52715	1.43218
rh_R_24dv_ROI_volume	Non-limbic	0.39	0.318	5.7292	-1.06326	0.365	0.312	5.88963	-0.787804
rh_R_25_ROI_volume	Limbic	0.401	0.249	16.1175	5.4858	0.382	0.226	8.33164	-0.510749
rh_R_31a_ROI_volume	Limbic	0.446	0.392	5.99683	0.513001	0.346	0.306	8.35838	2.89544
rh_R_31pd_ROI_volume	Limbic	0.465	0.396	11.0693	2.2783	0.396	0.374	10.1157	3.83293
rh_R_31pv_ROI_volume	Limbic	0.497	0.366	6.62394	-2.02627	0.476	0.442	8.09171	1.34567
rh_R_33pr_ROI_volume	Limbic	0.303	0.258	7.17275	0.0869548	0.303	0.235	6.08552	-0.405639
rh_R_3a_ROI_volume	Non-limbic	0.394	0.331	7.24254	0.381073	0.507	0.391	11.3795	1.68355
rh_R_3b_ROI_volume	Non-limbic	0.361	0.24	9.96812	0.0708621	0.626	0.564	14.8824	6.63954
rh_R_4_ROI_volume	Non-limbic	0.649	0.587	13.309	1.91684	0.721	0.663	13.1331	3.22089
rh_R_43_ROI_volume	Non-limbic	0.342	0.272	12.6336	3.18298	0.441	0.361	13.8801	5.55336
rh_R_44_ROI_volume	Non-limbic	0.535	0.437	7.24711	0.224854	0.492	0.411	6.5894	-1.16401
rh_R_45_ROI_volume	Non-limbic	0.439	0.432	9.16285	3.38929	0.28	0.204	5.16561	-1.2541
rh_R_46_ROI_volume	Non-limbic	0.566	0.496	9.94201	2.44377	0.377	0.262	6.52189	-1.84066
rh_R_47l_ROI_volume	Non-limbic	0.491	0.429	12.2669	4.37038	0.364	0.332	6.04503	0.519757
rh_R_47m_ROI_volume	Non-limbic	0.503	0.453	10.3709	1.49531	0.411	0.345	6.07591	-0.719136
rh_R_47s_ROI_volume	Non-limbic	0.594	0.496	14.3628	2.98388	0.492	0.38	11.3668	1.29147
rh_R_52_ROI_volume	Non-limbic	0.56	0.492	9.46955	0.780636	0.531	0.514	5.47149	-0.32447
rh_R_55b_ROI_volume	Non-limbic	0.188	0.117	7.82861	1.20257	0.178	0.131	7.23676	1.52969
rh_R_5L_ROI_volume	Non-limbic	0.401	0.34	7.06244	0.0124963	0.338	0.295	7.62682	1.89236
rh_R_5m_ROI_volume	Non-limbic	0.496	0.404	8.21585	-0.104781	0.43	0.363	9.99897	2.89398
rh_R_5mv_ROI_volume	Non-limbic	0.496	0.377	9.29947	-0.423388	0.521	0.478	9.16587	1.27578
rh_R_6a_ROI_volume	Non-limbic	0.429	0.371	6.85812	-0.462498	0.299	0.222	7.71982	0.809394
rh_R_6d_ROI_volume	Non-limbic	0.478	0.432	9.59802	1.36358	0.458	0.401	11.3576	4.29962
rh_R_6ma_ROI_volume	Non-limbic	0.504	0.466	8.02837	0.597615	0.45	0.398	7.88223	0.887308
rh_R_6mp_ROI_volume	Non-limbic	0.349	0.307	6.6078	0.0745981	0.465	0.445	9.45874	4.38763
rh_R_6r_ROI_volume	Non-limbic	0.203	0.097	10.6927	1.82812	0.403	0.328	11.9672	3.35901
rh_R_6v_ROI_volume	Non-limbic	0.379	0.3	10.3259	1.13703	0.401	0.35	11.5795	3.91091
rh_R_7AL_ROI_volume	Non-limbic	0.505	0.458	4.7672	-3.4104	0.321	0.291	5.34979	-0.489952
rh_R_7Am_ROI_volume	Non-limbic	0.527	0.384	6.20187	-2.62644	0.4	0.36	11.2186	3.53618
rh_R_7m_ROI_volume	Non-limbic	0.63	0.557	14.9205	3.79443	0.606	0.541	14.3969	5.04292
rh_R_7PC_ROI_volume	Non-limbic	0.288	0.213	6.21984	-1.5487	0.295	0.268	8.16992	2.09727
rh_R_7PL_ROI_volume	Non-limbic	0.255	0.211	6.52292	-0.219493	0.188	0.189	7.8936	3.52586
rh_R_7Pm_ROI_volume	Non-limbic	0.318	0.252	4.00767	-2.59517	0.337	0.321	6.90942	2.08348
rh_R_8Ad_ROI_volume	Non-limbic	0.321	0.253	7.63216	-0.150636	0.397	0.329	8.25172	0.645971
rh_R_8Av_ROI_volume	Non-limbic	0.33	0.243	7.60228	-1.01237	0.49	0.369	6.74393	-2.24599
rh_R_8BL_ROI_volume	Non-limbic	0.494	0.377	14.3203	3.93938	0.551	0.413	10.5419	-0.358844
rh_R_8BM_ROI_volume	Limbic	0.568	0.452	15.0254	3.94047	0.624	0.496	11.1204	0.211196
rh_R_8C_ROI_volume	Non-limbic	0.35	0.249	6.88791	-0.738192	0.413	0.319	7.45309	0.11283
rh_R_9-46d_ROI_volume	Non-limbic	0.422	0.342	13.1237	4.11246	0.255	0.137	6.62635	-1.44872
rh_R_9a_ROI_volume	Non-limbic	0.428	0.32	15.3028	5.01516	0.448	0.365	0.332658	-6.28818
rh_R_9m_ROI_volume	Limbic	0.592	0.486	17.7241	6.23919	0.504	0.302	8.14957	-2.26958
rh_R_9p_ROI_volume	Non-limbic	0.298	0.24	10.7381	2.43415	0.277	0.193	4.42025	-2.12987
rh_R_A1_ROI_volume	Non-limbic	0.514	0.497	6.41047	-0.107651	0.526	0.483	6.8151	0.142831
rh_R_a10p_ROI_volume	Non-limbic	0.376	0.28	11.125	1.84051	0.414	0.355	1.93438	-3.47126
rh_R_a24_ROI_volume	Limbic	0.18	0.137	10.7785	4.17719	0.124	0.049	6.1793	-0.299045
rh_R_a24pr_ROI_volume	Limbic	0.331	0.286	5.60475	-1.07801	0.343	0.267	4.54166	-2.04535
rh_R_a32pr_ROI_volume	Limbic	0.311	0.293	9.32424	2.96081	0.212	0.17	7.74031	1.38749
rh_R_A4_ROI_volume	Non-limbic	0.667	0.568	10.8394	-0.505624	0.601	0.557	11.1333	2.44361
rh_R_a47r_ROI_volume	Non-limbic	0.498	0.425	13.2464	4.00003	0.34	0.268	1.3202	-4.60966
rh_R_A5_ROI_volume	Non-limbic	0.592	0.509	11.5108	0.871099	0.567	0.485	9.88424	-0.124683
rh_R_a9-46v_ROI_volume	Non-limbic	0.401	0.357	9.92281	3.5981	0.32	0.201	2.3939	-4.02463
rh_R_AAIC_ROI_volume	Limbic	0.561	0.492	16.059	6.5575	0.556	0.473	15.4327	6.25277
rh_R_AIP_ROI_volume	Non-limbic	0.426	0.402	8.29701	1.08988	0.273	0.254	9.95143	3.62156
rh_R_AVI_ROI_volume	Limbic	0.492	0.44	15.2747	6.19451	0.495	0.463	11.6885	3.32505
rh_R_d23ab_ROI_volume	Limbic	0.589	0.468	10.0237	-0.459323	0.494	0.436	10.7503	2.52969
rh_R_d32_ROI_volume	Limbic	0.443	0.409	12.5201	5.19091	0.294	0.218	7.47842	0.550282
rh_R_DVT_ROI_volume	Limbic	0.529	0.498	9.10929	0.566979	0.562	0.516	7.92962	0.507851
rh_R_EC_ROI_volume	Limbic	0.595	0.568	17.7527	9.01831	0.334	0.333	11.7282	7.80682
rh_R_FEF_ROI_volume	Non-limbic	0.386	0.344	7.455	-0.0951457	0.323	0.256	7.08669	0.0734189
rh_R_FFC_ROI_volume	Non-limbic	0.392	0.322	15.3233	4.80658	0.488	0.442	9.34186	1.7451
rh_R_FOP1_ROI_volume	Non-limbic	0.445	0.366	11.6046	2.49722	0.457	0.386	9.42711	1.38854
rh_R_FOP2_ROI_volume	Non-limbic	0.634	0.526	15.836	3.90622	0.594	0.449	12.6091	1.61809
rh_R_FOP3_ROI_volume	Non-limbic	0.695	0.643	16.4069	5.60885	0.593	0.531	9.56697	0.537918
rh_R_FOP4_ROI_volume	Non-limbic	0.404	0.359	11.2857	2.66189	0.444	0.411	9.57082	2.26319
rh_R_FOP5_ROI_volume	Non-limbic	0.488	0.437	12.3863	5.0674	0.434	0.406	8.71968	1.03414
rh_R_FST_ROI_volume	Non-limbic	0.422	0.372	12.171	3.80639	0.402	0.386	7.28401	0.751389
rh_R_i6-8_ROI_volume	Non-limbic	0.427	0.338	6.94616	-1.2582	0.368	0.268	7.38368	-0.425059
rh_R_IFJa_ROI_volume	Non-limbic	0.281	0.222	6.36622	1.4174	0.309	0.258	4.38943	-0.959076
rh_R_IFJp_ROI_volume	Non-limbic	0.232	0.1	4.32652	-2.52322	0.436	0.395	4.75636	-0.17904
rh_R_IFSa_ROI_volume	Non-limbic	0.369	0.364	9.21556	4.77737	0.325	0.212	5.88671	-1.78489
rh_R_IFSp_ROI_volume	Non-limbic	0.525	0.506	9.43207	3.74095	0.292	0.229	7.55606	0.889666
rh_R_Ig_ROI_volume	Limbic	0.558	0.468	11.9869	1.44993	0.391	0.31	8.359	-0.230144
rh_R_IP0_ROI_volume	Non-limbic	0.415	0.353	7.25579	0.992645	0.331	0.274	10.7112	3.11185
rh_R_IP1_ROI_volume	Non-limbic	0.311	0.207	11.1787	1.75348	0.431	0.417	11.3095	4.06735
rh_R_IP2_ROI_volume	Non-limbic	0.37	0.338	8.98995	1.74542	0.263	0.229	8.87373	1.91072
rh_R_IPS1_ROI_volume	Non-limbic	0.282	0.241	5.32271	-0.44912	0.392	0.31	8.31051	1.37283
rh_R_LBelt_ROI_volume	Non-limbic	0.405	0.354	5.41933	-1.21141	0.562	0.513	7.51971	0.991019
rh_R_LIPd_ROI_volume	Non-limbic	0.238	0.202	8.37277	1.41505	0.329	0.31	6.9816	1.1756
rh_R_LIPv_ROI_volume	Non-limbic	0.314	0.247	5.29238	-1.77594	0.291	0.267	6.15247	0.702669
rh_R_LO1_ROI_volume	Non-limbic	0.273	0.244	9.82356	2.36677	0.201	0.083	8.22811	0.397371
rh_R_LO2_ROI_volume	Non-limbic	0.325	0.301	13.6108	5.02531	0.35	0.337	9.74005	4.07295
rh_R_LO3_ROI_volume	Non-limbic	0.396	0.382	7.41738	1.23219	0.246	0.199	4.57177	-0.748997
rh_R_MBelt_ROI_volume	Non-limbic	0.667	0.622	7.52014	-1.28229	0.527	0.462	6.91345	-1.2515
rh_R_MI_ROI_volume	Limbic	0.56	0.484	11.7589	2.28439	0.572	0.526	8.04661	0.391956
rh_R_MIP_ROI_volume	Non-limbic	0.499	0.445	6.67067	0.32348	0.29	0.285	9.33281	3.82442
rh_R_MST_ROI_volume	Non-limbic	0.441	0.399	9.55743	2.72133	0.417	0.376	6.77787	0.139344
rh_R_MT_ROI_volume	Non-limbic	0.258	0.238	8.70728	1.85841	0.278	0.226	7.33	0.924578
rh_R_OFC_ROI_volume	Limbic	0.603	0.507	10.8167	1.62742	0.278	0.159	3.57765	-4.6105
rh_R_OP1_ROI_volume	Non-limbic	0.289	0.261	7.95686	0.938414	0.291	0.237	9.09364	2.66545
rh_R_OP2-3_ROI_volume	Non-limbic	0.388	0.334	13.0882	3.45022	0.481	0.345	11.0119	2.00535
rh_R_OP4_ROI_volume	Non-limbic	0.633	0.554	14.7963	3.68869	0.544	0.477	16.1492	6.43302
rh_R_p10p_ROI_volume	Non-limbic	0.412	0.331	14.3923	4.39916	0.321	0.251	2.85843	-3.46337
rh_R_p24_ROI_volume	Limbic	0.287	0.252	7.54602	0.623446	0.324	0.271	3.91745	-2.37744
rh_R_p24pr_ROI_volume	Limbic	0.425	0.39	8.55986	0.959414	0.419	0.346	8.14238	0.749222
rh_R_p32_ROI_volume	Limbic	0.138	0.062	8.46638	2.69397	0.033	0	5.06154	0.340878
rh_R_p32pr_ROI_volume	Limbic	0.191	0.13	8.82024	1.57645	0.299	0.252	7.09256	0.923512
rh_R_p47r_ROI_volume	Non-limbic	0.281	0.257	10.0344	4.24158	0.167	0.159	4.68002	0.198492
rh_R_p9-46v_ROI_volume	Non-limbic	0.452	0.431	10.9476	3.66356	0.362	0.251	7.6565	-1.01977
rh_R_PBelt_ROI_volume	Non-limbic	0.516	0.468	8.99506	0.97514	0.483	0.41	9.88905	1.54375
rh_R_PCV_ROI_volume	Limbic	0.522	0.439	7.52022	-1.26973	0.485	0.445	10.7061	3.73073
rh_R_PeEc_ROI_volume	Non-limbic	0.47	0.458	7.3566	2.22407	0.513	0.509	4.85234	2.04319
rh_R_PEF_ROI_volume	Non-limbic	0.141	0.116	4.7779	0.309298	0.214	0.189	4.40104	-0.553752
rh_R_PF_ROI_volume	Non-limbic	0.488	0.417	10.7521	1.10788	0.558	0.499	11.7019	3.3423
rh_R_PFcm_ROI_volume	Non-limbic	0.524	0.488	9.2535	1.87355	0.465	0.414	10.361	1.97225
rh_R_PFm_ROI_volume	Non-limbic	0.324	0.288	10.7205	2.17743	0.339	0.277	11.8035	3.4231
rh_R_PFop_ROI_volume	Non-limbic	0.46	0.387	8.20902	0.254134	0.531	0.489	9.04793	1.25335
rh_R_PFt_ROI_volume	Non-limbic	0.536	0.462	9.53298	0.885247	0.413	0.348	10.342	3.18972
rh_R_PGi_ROI_volume	Non-limbic	0.251	0.2	11.0477	4.02667	0.35	0.331	11.608	4.14947
rh_R_PGp_ROI_volume	Non-limbic	0.356	0.253	11.8028	3.48607	0.35	0.286	11.0649	2.73383
rh_R_PGs_ROI_volume	Non-limbic	0.41	0.313	13.1015	3.55316	0.414	0.346	13.0724	4.26664
rh_R_PH_ROI_volume	Non-limbic	0.335	0.252	15.8042	5.52168	0.501	0.459	9.1452	2.22049
rh_R_PHA1_ROI_volume	Limbic	0.464	0.42	5.36686	-1.02504	0.468	0.464	4.37863	1.07579
rh_R_PHA2_ROI_volume	Limbic	0.45	0.373	6.4692	-1.03424	0.383	0.385	5.40739	0.396288
rh_R_PHA3_ROI_volume	Limbic	0.389	0.298	12.6404	3.31866	0.404	0.356	9.90196	1.6359
rh_R_PHT_ROI_volume	Non-limbic	0.468	0.406	13.1384	3.6749	0.517	0.492	8.19582	0.621371
rh_R_PI_ROI_volume	Limbic	0.711	0.665	10.9254	1.65528	0.62	0.588	4.60943	-1.97023
rh_R_Pir_ROI_volume	Limbic	0.381	0.345	19.2369	11.3866	0.349	0.335	16.5065	9.89433
rh_R_PIT_ROI_volume	Non-limbic	0.347	0.279	15.6074	6.67345	0.28	0.209	8.63236	1.60467
rh_R_pOFC_ROI_volume	Limbic	0.503	0.341	14.1352	2.84286	0.508	0.405	8.79526	-1.04132
rh_R_PoI1_ROI_volume	Limbic	0.583	0.49	16.304	5.55647	0.538	0.494	11.162	2.34001
rh_R_PoI2_ROI_volume	Limbic	0.551	0.471	20.1971	8.45957	0.604	0.517	14.7854	4.21518
rh_R_POS1_ROI_volume	Limbic	0.643	0.598	16.1937	4.78242	0.673	0.603	12.5198	1.83477
rh_R_POS2_ROI_volume	Limbic	0.644	0.568	12.5565	1.7792	0.632	0.568	13.4124	3.78746
rh_R_PreS_ROI_volume	Non-limbic	0.515	0.487	6.62992	0.842091	0.416	0.411	6.43142	1.61112
rh_R_ProS_ROI_volume	Limbic	0.743	0.728	11.6186	4.09895	0.768	0.759	8.78988	2.0912
rh_R_PSL_ROI_volume	Non-limbic	0.398	0.359	11.4481	3.46433	0.505	0.46	12.6318	4.17206
rh_R_RI_ROI_volume	Non-limbic	0.505	0.445	11.1702	2.11607	0.575	0.555	10.6205	2.54247
rh_R_RSC_ROI_volume	Limbic	0.536	0.446	14.1517	4.51659	0.632	0.577	11.7625	4.11955
rh_R_s32_ROI_volume	Limbic	0.146	0.062	11.3887	3.94033	0.307	0.212	7.62926	0.949526
rh_R_s6-8_ROI_volume	Non-limbic	0.209	0.142	5.37676	-0.681857	0.343	0.288	4.26368	-1.94126
rh_R_SCEF_ROI_volume	Non-limbic	0.583	0.489	11.1382	0.967947	0.599	0.491	8.71276	-0.0630713
rh_R_SFL_ROI_volume	Non-limbic	0.503	0.425	9.625	1.03455	0.437	0.378	8.02412	0.975505
rh_R_STGa_ROI_volume	Non-limbic	0.486	0.393	10.6812	1.7405	0.338	0.32	1.59761	-1.12416
rh_R_STSda_ROI_volume	Non-limbic	0.313	0.282	6.86725	0.374667	0.458	0.407	5.09489	-1.45387
rh_R_STSdp_ROI_volume	Non-limbic	0.582	0.49	10.7595	0.800563	0.502	0.452	6.55399	-1.86299
rh_R_STSva_ROI_volume	Non-limbic	0.343	0.221	12.5096	2.45975	0.37	0.285	6.4254	-1.59273
rh_R_STSvp_ROI_volume	Non-limbic	0.536	0.442	10.4797	0.761445	0.431	0.363	6.54671	-1.31331
rh_R_STV_ROI_volume	Non-limbic	0.276	0.243	8.73734	1.67277	0.268	0.232	8.97633	1.99276
rh_R_TA2_ROI_volume	Non-limbic	0.685	0.619	10.782	1.1738	0.41	0.364	8.0903	1.25219
rh_R_TE1a_ROI_volume	Non-limbic	0.565	0.442	11.5992	1.02633	0.358	0.312	-0.338424	-5.71712
rh_R_TE1m_ROI_volume	Non-limbic	0.362	0.269	11.9752	1.88515	0.406	0.314	2.90516	-4.55217
rh_R_TE1p_ROI_volume	Non-limbic	0.543	0.429	14.8469	3.50889	0.523	0.424	9.00212	-0.617301
rh_R_TE2a_ROI_volume	Non-limbic	0.291	0.194	11.3497	1.72842	0.529	0.469	1.47767	-4.64854
rh_R_TE2p_ROI_volume	Non-limbic	0.381	0.308	13.4146	3.60994	0.46	0.41	7.0338	-0.369735
rh_R_TF_ROI_volume	Non-limbic	0.445	0.365	17.3662	5.59693	0.55	0.479	9.65333	1.51628
rh_R_TGd_ROI_volume	Non-limbic	0.625	0.57	13.6895	3.2871	0.484	0.483	-0.923586	-1.63984
rh_R_TGv_ROI_volume	Non-limbic	0.445	0.384	8.47789	0.332324	0.555	0.551	-0.200743	0.25433
rh_R_TPOJ1_ROI_volume	Non-limbic	0.401	0.363	10.8858	1.78569	0.415	0.362	11.3673	3.3357
rh_R_TPOJ2_ROI_volume	Non-limbic	0.458	0.406	13.3075	4.42494	0.48	0.421	8.95516	1.09626
rh_R_TPOJ3_ROI_volume	Non-limbic	0.308	0.284	9.26765	3.42683	0.225	0.199	8.3261	2.81842
rh_R_V1_ROI_volume	Non-limbic	0.79	0.783	14.6575	5.59794	0.785	0.779	9.38046	2.78575
rh_R_V2_ROI_volume	Non-limbic	0.714	0.694	14.2154	4.54109	0.735	0.71	12.21	4.45751
rh_R_v23ab_ROI_volume	Limbic	0.56	0.515	14.3256	4.2062	0.598	0.551	12.862	3.82005
rh_R_V3_ROI_volume	Non-limbic	0.628	0.6	14.1884	4.65106	0.693	0.65	14.7126	5.78317
rh_R_V3A_ROI_volume	Non-limbic	0.472	0.418	13.9307	5.28339	0.616	0.567	12.1878	4.25394
rh_R_V3B_ROI_volume	Non-limbic	0.361	0.295	9.69355	2.15512	0.336	0.259	11.2263	2.68939
rh_R_V3CD_ROI_volume	Non-limbic	0.433	0.362	11.877	4.61747	0.283	0.199	10.8375	3.04922
rh_R_V4_ROI_volume	Non-limbic	0.6	0.572	14.9585	5.2606	0.583	0.524	14.4403	5.10616
rh_R_V4t_ROI_volume	Non-limbic	0.298	0.277	11.5018	3.69635	0.241	0.226	9.65438	4.56547
rh_R_V6_ROI_volume	Non-limbic	0.314	0.304	9.12395	1.54376	0.466	0.419	9.41966	1.96275
rh_R_V6A_ROI_volume	Non-limbic	0.362	0.326	7.93116	0.91557	0.531	0.476	9.60958	2.43224
rh_R_V7_ROI_volume	Non-limbic	0.482	0.437	6.78519	0.380108	0.446	0.403	9.08863	1.78553
rh_R_V8_ROI_volume	Non-limbic	0.383	0.318	10.5479	2.24083	0.508	0.462	7.62569	0.731036
rh_R_VIP_ROI_volume	Non-limbic	0.315	0.26	5.04694	-0.880829	0.244	0.224	7.09153	1.67803
rh_R_VMV1_ROI_volume	Non-limbic	0.487	0.445	8.87151	1.52784	0.548	0.479	7.88337	0.994579
rh_R_VMV2_ROI_volume	Non-limbic	0.333	0.29	6.31513	-0.342386	0.308	0.268	6.2557	-0.0553373
rh_R_VMV3_ROI_volume	Non-limbic	0.399	0.337	12.0615	2.23935	0.465	0.411	10.7187	2.4871
rh_R_VVC_ROI_volume	Non-limbic	0.5	0.381	15.7329	3.73875	0.466	0.418	14.2449	5.27087
Right-Basal-Forebrain	Limbic	0.662	0.59	11.4607	2.25	0.577	0.549	13.4553	5.94654
Right-Caudate	Non-limbic	0.867	0.831	13.2	1.65183	0.89	0.87	11.6605	1.54572
Right-Cerebellum-Cortex	Non-limbic	0.879	0.862	22.0063	8.60184	0.549	0.536	4.99148	-1.12159
Right-Cerebellum-White-Matter	Non-limbic	0.585	0.522	13.7552	2.82123	0.479	0.492	1.08725	-1.66615
Right-Fornix	Limbic	0.706	0.623	14.0814	3.12318	0.55	0.505	16.1132	7.75159
Right-HypoThal-noMB	Limbic	0.748	0.651	21.5707	8.50473	0.539	0.43	18.3944	7.29563
Right-Inf-Lat-Vent	Non-limbic	0.285	0.28	6.70049	3.54366	0.415	0.414	2.56467	1.14012
Right-Lateral-Ventricle	Non-limbic	0.559	0.515	7.73629	-0.624065	0.56	0.543	6.49227	-3.73306
Right-MammillaryBody	Limbic	0.553	0.536	11.7178	4.94482	0.509	0.509	11.9078	8.36075
Right-Nucleus-Accumbens	Limbic	0.647	0.597	15.4645	5.05467	0.407	0.399	12.7344	6.61194
Right-Pallidum	Non-limbic	0.807	0.763	15.8738	3.20628	0.74	0.691	17.8087	5.53286
Right-Putamen	Non-limbic	0.941	0.922	17.8299	6.70115	0.843	0.82	15.7029	5.47722
Right-SeptalNuc	Limbic	0.589	0.532	12.6861	3.88041	0.422	0.403	15.6407	8.13377
right_Accessory-Basal-nucleus	Limbic	0.768	0.721	18.6137	6.62945	0.69	0.63	16.0071	6.66434
right_Anterior-amygdaloid-area-AAA	Limbic	0.738	0.709	14.1079	5.6025	0.496	0.49	13.7241	8.28008
right_Basal-nucleus	Limbic	0.813	0.759	20.252	7.64008	0.717	0.685	18.7999	9.00831
right_CA1-body	Limbic	0.641	0.628	9.65144	3.49104	0.685	0.666	7.96249	2.28938
right_CA1-head	Limbic	0.849	0.812	16.2836	4.69229	0.814	0.764	15.5291	6.40179
right_CA3-body	Limbic	0.693	0.665	7.68373	1.34265	0.645	0.612	6.37153	-0.886541
right_CA3-head	Limbic	0.594	0.536	13.3052	2.7136	0.663	0.579	11.2372	1.64646
right_CA4-body	Limbic	0.802	0.748	11.6074	1.21065	0.648	0.589	10.5107	1.34853
right_CA4-head	Limbic	0.723	0.673	15.1861	3.37491	0.728	0.648	13.6355	3.06564
right_Central-nucleus	Limbic	0.556	0.485	13.698	3.87095	0.53	0.454	12.1138	4.75523
right_Cortical-nucleus	Limbic	0.658	0.629	15.5008	5.82961	0.457	0.418	11.1236	4.81189
right_Corticoamygdaloid-transitio	Limbic	0.726	0.665	15.2982	4.47032	0.682	0.646	13.2604	5.39267
right_fimbria	Limbic	0.602	0.541	12.9942	3.71615	0.568	0.565	10.4401	6.67456
right_GC-ML-DG-body	Limbic	0.823	0.769	13.5842	2.09967	0.681	0.622	11.5723	2.1772
right_GC-ML-DG-head	Limbic	0.728	0.682	14.9367	3.49381	0.771	0.706	13.6889	3.51157
right_HATA	Limbic	0.618	0.534	10.2324	0.7129	0.638	0.616	10.1044	3.42147
right_hippocampal-fissure	Limbic	0.631	0.578	13.2153	4.02511	0.466	0.467	6.49763	2.27969
right_Hippocampal_tail	Limbic	0.814	0.81	13.4543	5.0519	0.708	0.696	11.8226	5.61444
right_Lateral-nucleus	Limbic	0.864	0.803	20.6368	7.62372	0.685	0.646	18.9481	9.25207
right_Medial-nucleus	Limbic	0.487	0.449	8.11053	2.33421	0.516	0.496	5.4483	1.88713
right_molecular_layer_HP-body	Limbic	0.826	0.769	15.1487	3.86105	0.751	0.705	12.4336	3.125
right_molecular_layer_HP-head	Limbic	0.847	0.802	15.7845	3.77652	0.812	0.751	16.3461	6.44829
right_Paralaminar-nucleus	Limbic	0.807	0.73	19.5649	7.14894	0.694	0.667	19.436	9.36613
right_parasubiculum	Limbic	0.609	0.526	9.22663	0.775281	0.532	0.52	11.3965	4.24885
right_presubiculum-body	Limbic	0.748	0.705	11.7606	2.97208	0.649	0.612	9.34294	2.26589
right_presubiculum-head	Limbic	0.745	0.664	12.5699	2.07932	0.664	0.628	13.501	5.41939
right_subiculum-body	Limbic	0.823	0.782	14.1217	3.65658	0.729	0.701	12.5899	4.55929
right_subiculum-head	Limbic	0.758	0.72	10.9519	2.18247	0.713	0.693	12.3454	6.129
VA_left	Non-limbic	0.724	0.64	17.5539	4.28156	0.799	0.751	17.3705	3.6079
VA_right	Non-limbic	0.751	0.628	18.3882	4.67585	0.756	0.725	20.4508	8.45251
VAmc_left	Non-limbic	0.734	0.654	18.5027	5.38469	0.666	0.587	17.3085	4.76929
VAmc_right	Non-limbic	0.707	0.581	19.1561	5.7998	0.696	0.668	18.9895	7.47668
VLa_left	Non-limbic	0.817	0.745	17.1735	3.23321	0.839	0.799	17.3134	2.68985
VLa_right	Non-limbic	0.836	0.749	18.3637	4.11163	0.844	0.815	20.6085	6.81085
VLp_left	Non-limbic	0.818	0.746	16.3258	3.13276	0.862	0.813	16.6132	2.31849
VLp_right	Non-limbic	0.834	0.757	17.9488	4.5664	0.848	0.816	20.0199	6.02454
VM_left	Non-limbic	0.7	0.644	10.6533	1.54717	0.585	0.522	12.4311	2.09522
VM_right	Non-limbic	0.686	0.636	10.6445	2.67744	0.707	0.658	13.6021	2.92662
VPL_left	Non-limbic	0.783	0.712	14.8354	2.73488	0.792	0.744	13.3794	1.91751
VPL_right	Non-limbic	0.741	0.668	15.3153	4.42797	0.781	0.725	16.1701	3.91635
